# Analysis of 245,368 diverse individuals from the NIH All of Us Cohort identifies incomplete penetrance of the VEXAS-defining UBA1 p.M41L somatic mutation

**DOI:** 10.1101/2023.11.07.23298212

**Authors:** Robert W. Corty, Kevin Byram, Jason Springer, Peter C. Grayson, Alexander Bick

## Abstract

**Objective:** Somatic mutations in *UBA1* cause the recently described systemic auto-inflammatory syndrome, VEXAS. Study of this disease has largely been limited to highly symptomatic patients. We sought to determine the prevalence of VEXAS-associated somatic mutations and their disease penetrance in a diverse, unselected population.

**Methods:** We analyzed clinical-grade whole genome sequencing data from 245,368 individuals in the All of Us Research Program. We compared persons with canonical VEXAS-associated mutations to ten age, sex, and ancestry matched controls across the domains of diagnoses, medications, and laboratory values.

**Results:** 74 persons were identified with a VEXAS-defining somatic mutation at c.121A>C (p.Met41Leu) in *UBA1*. The variant allele fraction ranged from 4.5% to 33%. No other canonical VEXAS-associated mutations were identified. Of the 74 persons, 62 (84%) were women, 20 (27%) were African American, and 14 (19%) were American Admixed / Latino. There was no statistically significant association between case/control status and any diagnosis code, medication prescription, or laboratory value.

**Conclusion:** We report the largest cohort to date of persons with the VEXAS-associated p.Met41Leu mutation. This cohort differed substantially from reported cohorts of patients with clinical VEXAS, having a higher proportion of persons who were young, female, and of diverse ancestry. Variant allele fractions of p.Met41Leu mutations were lower than reported in clinical VEXAS and none of the patients had bioinformatically apparent VEXAS syndrome. The p.Met41Leu *UBA1* variant displayed incomplete penetrance for VEXAS. Further study is needed to determine the natural history of VEXAS-associated mutations in the pre-disease phase.
