## Supplementary material for "Analysis of 245,368 diverse individuals from the NIH All of Us Cohort identifies incomplete penetrance of the VEXAS-defining UBA1 p.M41L somatic mutation": SNOMED codes defining VEXAS manifestations

vexas_man	snomed_name	snomed_code	n
abdomen	Splenomegaly	16294009	13
abdomen	Clostridium difficile colitis	423590009	8
abdomen	Chronic ulcerative pancolitis	442159003	4
abdomen	Ulcerative colitis	64766004	4
abdomen	Colitis, enteritis and gastroenteritis presumed infectious	266081001	2
abdomen	Chronic congestive splenomegaly	191382009	1
abdomen	Chronic left-sided ulcerative colitis	441971007	1
abdomen	Chronic ulcerative enterocolitis	15342002	1
abdomen	Colitis	64226004	1
abdomen	Complication due to ulcerative colitis	1092851000119103	1
abdomen	Enterocolitis	43752006	1
abdomen	Lymphocytic-plasmacytic colitis	31437008	1
abdomen	Rectal hemorrhage due to chronic ulcerative pancolitis	1085171000119108	1
abdomen	Rectal hemorrhage due to ulcerative colitis	1092881000119105	1
cutaneous	Inflammatory dermatosis	703938007	110
cutaneous	Dermatosis of eyelid	402700001	2
cutaneous	Rheumatoid vasculitis	400054000	2
cutaneous	Acute febrile neutrophilic dermatosis	84625002	1
cutaneous	Bullous dermatosis	7231009	1
cutaneous	Erythematosquamous dermatosis	54792008	1
cutaneous	Immunoglobulin A vasculitis	191306005	1
cutaneous	Necrotizing vasculitis	11791001	1
cutaneous	Radiation-induced dermatosis	403731002	1
head and neck	Sensorineural hearing loss, bilateral	194424005	34
head and neck	Sensorineural hearing loss	60700002	15
head and neck	Iridocyclitis	77971008	6
head and neck	Asymmetrical sensorineural hearing loss	428887009	4
head and neck	Mixed conductive AND sensorineural hearing loss	77507001	3
head and neck	Acute and subacute iridocyclitis	267618008	2
head and neck	Mixed conductive and sensorineural hearing loss, bilateral	194429000	2
head and neck	Costal chondritis	64109004	1
head and neck	Cryopyrin associated periodic syndrome	430079001	1
head and neck	Familial Mediterranean fever	12579009	1
head and neck	Hereditary periodic fever	402790006	1
head and neck	Herpes simplex iridocyclitis	13608004	1
head and neck	Noninfectious secondary iridocyclitis	46916006	1
head and neck	Osteochondritis dissecans	82562007	1
head and neck	Perichondritis of external ear	236871000119109	1
head and neck	Primary iridocyclitis	12630008	1
head and neck	Recurrent iridocyclitis	6869001	1
head and neck	Rheumatic fever without heart involvement	24363009	1
head and neck	Viral hemorrhagic fever	240523007	1
inflammatory arthritis	Rheumatoid arthritis	69896004	25
inflammatory arthritis	Systemic lupus erythematosus	55464009	11
inflammatory arthritis	Myositis	26889001	6
inflammatory arthritis	Seropositive rheumatoid arthritis	239791005	6
inflammatory arthritis	Seronegative rheumatoid arthritis	239792003	5
inflammatory arthritis	Ankylosing spondylitis	9631008	4
inflammatory arthritis	Lupus erythematosus	200936003	4
inflammatory arthritis	Polymyositis	31384009	4
inflammatory arthritis	Systemic lupus erythematosus with organ/system involvement	239887007	3
inflammatory arthritis	Behcet's syndrome	310701003	2
inflammatory arthritis	Interstitial myositis	55925001	2
inflammatory arthritis	Localized scleroderma	201048007	2
inflammatory arthritis	Lupus anticoagulant disorder	19267009	2
inflammatory arthritis	Rheumatoid arthritis - hand joint	287007001	2
inflammatory arthritis	Rheumatoid arthritis of multiple joints	287006005	2
inflammatory arthritis	Chronic polyarticular juvenile rheumatoid arthritis	1961000	1
inflammatory arthritis	Discoid lupus erythematosus	200938002	1
inflammatory arthritis	Fibromyositis	24693007	1
inflammatory arthritis	Infective myositis of lower leg	203017007	1
inflammatory arthritis	Orbital myositis	80698001	1
inflammatory arthritis	Rheumatoid arthritis of shoulder	201766009	1
marrow	Anemia	271737000	118
marrow	Iron deficiency anemia	87522002	66
marrow	Acute posthemorrhagic anemia	267530009	27
marrow	Leukopenia	84828003	15
marrow	Iron deficiency anemia due to blood loss	724556004	11
marrow	Anemia due to chronic blood loss	413533008	10
marrow	Anemia in chronic kidney disease	707323002	8
marrow	Anemia in mother complicating childbirth	10741751000119100	8
marrow	Anemia of chronic disease	234347009	8
marrow	Anemia during the puerperium	313291009	6
marrow	Anemia of pregnancy	27342004	6
marrow	Megaloblastic anemia due to vitamin B>12< deficiency	49472006	6
marrow	Secondary thrombocytopenia	154826009	6
marrow	Anemia in mother complicating pregnancy, childbirth AND/OR puerperium	45828008	4
marrow	Anemia due to and following chemotherapy	767657005	3
marrow	Anemia in neoplastic disease	191265009	3
marrow	Iron deficiency anemia secondary to inadequate dietary iron intake	371315009	3
marrow	Multiple myeloma	109989006	3
marrow	Pernicious anemia	84027009	3
marrow	Anemia during pregnancy - baby delivered	199244000	2
marrow	Anemia during pregnancy - baby not yet delivered	199246003	2
marrow	Aplastic anemia	306058006	2
marrow	Deficiency anemias	267513007	2
marrow	Myelodysplastic syndrome (clinical)	109995007	2
marrow	Nutritional anemia	66612000	2
marrow	Primary thrombocytopenia	267534000	2
marrow	Acquired hemolytic anemia	4854004	1
marrow	Autoimmune hemolytic anemia	413603009	1
marrow	Megaloblastic anemia due to folate deficiency	85649008	1
marrow	Myelodysplastic/myeloproliferative disease	445738007	1
marrow	Non-autoimmune hemolytic anemia	191216004	1
marrow	Refractory anemia (clinical)	109996008	1
marrow	Vitamin B12 deficiency anemia due to dietary causes	267517008	1
pelvis	Acute epididymitis	43491000	1
pelvis	Epididymitis	31070006	1
thorax	Pleural effusion	60046008	15
thorax	Alveolitis of jaw	61804006	1
thorax	Idiopathic myocarditis	91025000	1
thorax	Isolated (Fiedler's) myocarditis	266238009	1
thorax	Myocarditis	50920009	1
thrombosis	Embolism from thrombosis of vein of lower extremity	444816006	16
thrombosis	Pulmonary embolism	59282003	10
thrombosis	Pulmonary embolism with pulmonary infarction	1001000119102	8
thrombosis	Acute deep vein thrombosis of lower limb	651000119108	7
thrombosis	Acute deep venous thrombosis of femoral vein	132291000119106	4
thrombosis	Acute deep venous thrombosis of popliteal vein	132251000119101	4
thrombosis	Acute deep venous thrombosis of upper extremity	132321000119103	4
thrombosis	Acute thrombosis of superficial vein of upper extremity	132591000119109	4
thrombosis	Cerebral infarction due to thrombosis of cerebral arteries	195189003	4
thrombosis	Arterial embolus and thrombosis	266262004	3
thrombosis	Chronic deep venous thrombosis of upper extremity	132221000119109	3
thrombosis	Chronic pulmonary embolism	133971000119108	3
thrombosis	Coronary thrombosis not resulting in myocardial infarction	194821006	3
thrombosis	Acute deep venous thrombosis of internal jugular vein	135001000119100	2
thrombosis	Embolism and thrombosis of an arm or leg artery	195318006	2
thrombosis	Thrombosis of vein of trunk	312584000	2
thrombosis	Acute deep venous thrombosis of axillary vein	134961000119104	1
thrombosis	Acute deep venous thrombosis of tibial vein	132261000119104	1
thrombosis	Acute thrombosis of subclavian vein	132611000119104	1
thrombosis	Antepartum deep vein thrombosis	49956009	1
thrombosis	Axillary vein thrombosis	297156001	1
thrombosis	Carotid artery thrombosis	86003009	1
thrombosis	Cerebral infarct due to thrombosis of precerebral arteries	195185009	1
thrombosis	Chronic deep venous thrombosis of internal jugular vein	135011000119102	1
thrombosis	Embolism and thrombosis of the vena cava	195437003	1
thrombosis	Infarction of lung due to iatrogenic pulmonary embolism	441746000	1
thrombosis	Ischemic stroke	422504002	1
thrombosis	Nonpyogenic thrombosis of intracranial venous sinus	42970005	1
thrombosis	Occlusion of cerebral artery with stroke	9901000119100	1
thrombosis	Portal vein thrombosis	17920008	1
thrombosis	Thrombosis of iliac artery	82453008	1
thrombosis	Thrombosis of vein of lower limb	309735004	1
thrombosis	Thrombosis of vein of upper limb	13730001000004108	1
thrombosis	Venous thrombosis	111293003	1
